# Genetic analyses of gynecological disease identify genetic relationships between uterine fibroids and endometrial cancer, and a novel endometrial cancer genetic risk region at the *WNT4* 1p36.12 locus

**DOI:** 10.1101/2020.11.09.20228114

**Authors:** Pik Fang Kho, Sally Mortlock, Endometrial Cancer Association Consortium, International Endometriosis Genetics Consortium, Peter A.W. Rogers, Dale R. Nyholt, Grant W. Montgomery, Amanda B. Spurdle, Dylan M. Glubb, Tracy A. O’Mara

**Author notes:** **Corresponding Author** Dr Tracy O’Mara, PhD, Molecular Cancer Epidemiology Group, QIMR Berghofer Medical Research Institute, 300 Herston Road, Brisbane QLD Australia 4006. These authors contributed equally to the work (Dylan M. Glubb, Tracy A. O’Mara). **Declarations**. **Funding** PFK is supported by an Australian Government Research Training Program PhD Scholarship and QIMR Berghofer Postgraduate Top-Up Scholarship, TAO’M, GWM and ABS are supported by NHMRC Investigator Fellowships (APP1173170, GNT1177194 and APP1177524). This work was supported by National Health and Medical Research Council (NHMRC) Project Grants (APP1109286, GNT1026033, GNT1105321 and GNT1147846). Funding sources had no role in study design, data curation and analysis, data interpretation, report writing and submission for publication. **Conflict of interest/Competing interests** The authors declare no potential conflicts of interest. **Ethics approval** This work used summary-level GWAS meta-analysis results, and thus ethical approval was not required. **Consent to participate** Not applicable. **Consent for publication** Not applicable. **Availability of data and material (data transparency)** Summary-level GWAS meta-analysis results for PCOS, uterine fibroids and endometrial cancer that support the findings of this study are available at the NHGRI-EBI GWAS Catalog (https://www.ebi.ac.uk/gwas/downloads/summary-statistics). Other data generated during this study are included in this article and its supplementary information files or are available on reasonable request. **Code availability** Not applicable.

## Abstract

Endometriosis, polycystic ovary syndrome (PCOS) and uterine fibroids have been proposed as endometrial cancer risk factors; however, disentangling their relationships with endometrial cancer is complicated due to shared risk factors and comorbidities. Using genome-wide association study (GWAS) data, we explored the relationships between these non-cancerous gynecological diseases and endometrial cancer risk by assessing genetic correlation, causal relationships and shared risk loci. We found significant genetic correlation between endometrial cancer and PCOS, and uterine fibroids. Adjustment for genetically predicted body mass index (a risk factor for PCOS, uterine fibroids and endometrial cancer) substantially attenuated the genetic correlation between endometrial cancer and PCOS but did not affect the correlation with uterine fibroids. Mendelian randomization analyses provided evidence of a causal relationship between only uterine fibroids and endometrial cancer. Gene-based analyses revealed risk regions shared between endometrial cancer and endometriosis, and uterine fibroids. Multi-trait GWAS analysis of endometrial cancer and the genetically correlated gynecological diseases identified a novel genome-wide significant endometrial cancer risk locus at 1p36.12, which replicated in an independent endometrial cancer dataset. Interrogation of functional genomic data at 1p36.12 revealed biologically relevant genes, including *WNT4* which is necessary for the development of the female reproductive system. In summary, our study provides genetic evidence for a causal relationship between uterine fibroids and endometrial cancer. It further provides evidence that the comorbidity of endometrial cancer, PCOS and uterine fibroids may partly be due to shared genetic architecture. Notably, this shared architecture has revealed a novel genome-wide risk locus for endometrial cancer.
