## Supplementary Tables for "Genetic analyses of gynecological disease identify genetic relationships between uterine fibroids and endometrial cancer, and a novel endometrial cancer genetic risk region at the *WNT4* 1p36.12 locus"

### Sheet: Supp Tab 1. GWAS used
Supplementary Table 1. GWAS datasets analyzed
Phenotype	NCases	NControls	Data available*	Reference
Endometrial cancera	12906	108979	Published summary dataa	O'Mara et al. (2018)
Endometriosis	14926	189715	Published summary data	Sapkota et al. (2017)
Endometriosis	58115	733480	Lead variant statistics	Rahmioglu et al. (2018)
PCOSb	4890	20405	Published summary datab	Day et al. (2018)
PCOSc	10074	103164	Lead variant statisticsc	Day et al. (2018)
Uterine fibroidsb	20406	223918	Published summary datab	Gallagher et al. (2019)
Uterine fibroidsc	35474	267505	Lead variant statisticsc	Gallagher et al. (2019)
*Datasets with full summary statistics available were used in genetic correlation, gene-based analysis and MTAG analysis. Datasets with lead variant statistics available were used in Mendelian randomization analyses. aUK Biobank samples were removed for Mendelian randomization analysis and MTAG analysis, resulting in 12,270 endometrial cancer cases and 46,126 controls. b23andMe samples were remov…

### Sheet: Supp Tab 2. fastbat
Supplementary Table 2. Gene loci related to non-cancerous gynaecological diseases and endometrial cancer identified from by fastBAT at FDR < 0.05
Traits	Gene	Region	Pvalue	TopSNP.Pvalue	TopSNP	FDR
Endometrial Cancer	CSMD2	1p35.1	4.4198e-05	5.04191e-08	rs150380703	0.0256799
	HMGB4	1p35.1	4.60562e-06	5.04191e-08	rs150380703	0.00513192
	LOC402779	1p35.1	3.1181e-06	5.04191e-08	rs150380703	0.00424651
	EEFSEC	3q21.3	5.41914e-06	9.94625e-07	rs872267	0.00577586
	KBTBD12	3q21.3	6.45922e-05	2.32456e-06	rs73205386	0.0323146
	RUVBL1	3q21.3	8.49373e-06	9.94625e-07	rs872267	0.00800828
	SEC61A1	3q21.3	5.03799e-05	3.50117e-06	rs7355887	0.0262769
	UGT2B15	4q13.2	4.50451e-05	0.000210809	rs4455492	0.0256799
	CLPTM1L	5p15.33	3.92741e-07	5.1681e-06	rs2736100	0.00120346
	MIR4457	5p15.33	1.49926e-06	5.1681e-06	rs2736100	0.00316543
	TERT	5p15.33	1.72373e-06	5.1681e-06	rs2736100	0.00325042
	SOX4	6p22.3	4.40976e-08	2.72311e-15	rs1744875	0.000180168
	HEY2	6q22.31	2.56814e-05	1.20934e-09	rs926853	0.0188248
	LOC643623	6q22.31	5.46131e-07	2.90925e-10	rs2747716	0.00144173
	BAZ1B	7q11.23	5.45733e-05	8.06011e-05	rs4717763	0.027871
	FZD9	7q11.23	4.43307e-05	8.06011e-05	rs4717763	0.0256799
	MIR1208	8q24.21	1.42811e-05	1.53936e-06	rs17204253	0.0125031
	CDKN2B-AS1	9p21.3	7.26176e-05	2.67876e-06	rs568447	0.035603
	FPGS	9q34.11	9.6879e-05	0.000153241	rs10819310	0.045671
	WT1	11p13	1.85691e-05	1.32562e-08	rs10835920	0.0151734
	WT1-AS	11p13	1.90685e-06	1.32562e-08	rs10835920	0.00333889
	SSPN	12p12.1	6.81527e-06	1.09627e-09	rs9668337	0.00668278
	ATXN2	12q24.12	2.61093e-05	1.13667e-10	rs3184504	0.0188248
	BRAP	12q24.12	4.81734e-05	2.25187e-07	rs11065979	0.0257283
	SH2B3	12q24.12	1.72088e-05	1.13667e-10	rs3184504	0.0145468
	HECTD4	12q24.13	2.9915e-05	1.86102e-07	rs11066188	0.0204254
	NAA25	12q24.13	2.99957e-05	1.95512e-07	rs17630235	0.0204254
	PTPN11	12q24.13	3.2895e-05	5.26503e-07	rs11066283	0.0214064
	RPL6	12q24.13	1.16793e-05	5.26503e-07	rs11066283	0.0106039
	LINC00348	13q21.33	4.79278e-05	7.6888e-05	rs71429680	0.0257283
	BMF	15q15.1	1.63964e-07	6.8121e-09	rs28371998	0.000574202
	EIF2AK4	15q15.1	3.8675e-06	5.06516e-09	rs937213	0.00474039
	SRP14-AS1	15q15.1	2.60757e-08	5.06516e-09	rs937213	0.000159805
	CYP19A1	15q21.2	4.30617e-12	3.26866e-14	rs17601876	3.59084e-08
	MIR4713	15q21.2	1.97095e-13	3.26866e-14	rs17601876	4.83159e-09
	SRP14	15q22	3.61041e-08	5.06516e-09	rs937213	0.000177011
	ATXN2L	16p11.2	2.2139e-05	1.74388e-06	rs28472312	0.0169599
	MIR4721	16p11.2	3.31828e-05	1.74388e-06	rs28472312	0.0214064
	NPIPB9	16p11.2	1.94535e-05	1.74388e-06	rs28472312	0.0153833
	TUFM	16p11.2	3.46969e-05	1.74388e-06	rs28472312	0.0218092
	ATF7IP2	16p13.2	9.6114e-05	1.32229e-06	rs34676612	0.045671
	EVI2A	17q11.2	4.20483e-06	1.08301e-06	rs9894648	0.00490844
	EVI2B	17q11.2	2.42744e-06	1.08301e-06	rs9894648	0.00375813
	NF1	17q11.2	2.45289e-06	2.95779e-07	rs731759	0.00375813
	OMG	17q11.2	2.61493e-06	1.08301e-06	rs9894648	0.00377073
	RAB11FIP4	17q11.2	4.23057e-05	2.95779e-07	rs731759	0.0256799
	HNF1B	17q12	4.39444e-12	3.24375e-20	rs11263761	3.59084e-08
	CBX1	17q21.32	3.3487e-06	1.33663e-08	rs7225865	0.00432053
	MIR1203	17q21.32	5.88124e-07	9.49639e-09	rs4794505	0.00144173
	SKAP1	17q21.32	5.80308e-06	4.66287e-09	rs882380	0.00592736
	SNX11	17q21.32	1.54953e-06	1.16609e-08	rs17681336	0.00316543
	BPTF	17q24.2	4.82787e-05	4.46607e-07	rs60856912	0.0257283
Endometriosis	ATP1B1	1q24.2	1.75792e-05	9.393e-07	rs77977611	0.0204418
	CDC42	1p36.12	1.34595e-08	1.043e-12	rs12037376	4.53874e-05
	LINC00339	1p36.12	6.60688e-06	2.283e-12	rs725158	0.0111397
	LOC101928043	1p36.12	1.20653e-05	2.283e-12	rs725158	0.0165222
	WNT4	1p36.12	1.44731e-10	1.043e-12	rs12037376	8.54094e-07
	LINC00970	1q24.2	0.000114232	9.393e-07	rs77977611	0.0466028
	C1orf53	1q31.3	3.8355e-05	2e-05	rs12138550	0.0312196
	GREB1	2p25.1	5.87421e-14	3.193e-14	rs11674184	1.38661e-09
	MIR4429	2p25.1	2.19215e-13	3.193e-14	rs11674184	2.58729e-09
	IL1A	2q14.1	1.03336e-05	4.943e-08	rs10167914	0.0152453
	IL1B	2q14.1	4.8159e-05	4.943e-08	rs10167914	0.035326
	C3orf84	3p21.31	8.13292e-05	3.862e-05	rs7429661	0.0424516
	CCDC71	3p21.31	5.08826e-05	3.862e-05	rs7429661	0.035326
	KLHDC8B	3p21.31	9.45023e-05	3.862e-05	rs7429661	0.0441684
	LAMB2P1	3p21.31	6.75998e-05	3.862e-05	rs7429661	0.0379927
	LINC00620	3p25.1	1.33829e-05	5.46e-07	rs2945805	0.0166265
	RUVBL1	3q21.3	8.25598e-05	5.35e-06	rs4857864	0.0424516
	KDR	4q12	2.69242e-12	1.884e-11	rs4516787	2.11849e-08
	ID4	6p22.3	3.39287e-07	5.914e-08	rs7750725	0.00100111
	C6orf211	6q25.1	2.33504e-05	9.678e-08	rs1971256	0.0239646
	RMND1	6q25.1	6.39134e-05	9.678e-08	rs1971256	0.0379927
	SYNE1	6q25.2	7.84618e-10	9.653e-09	rs7768921	3.70418e-06
	CDKN2B-AS1	9p21.3	9.0164e-09	1.731e-09	rs6475610	3.5472e-05
	CASC10	10p12.31	0.000102549	9.056e-06	rs7084454	0.0441821
	MIR1915	10p12.31	9.63565e-05	9.056e-06	rs7084454	0.0441684
	MLLT10	10p12.31	9.48363e-05	9.056e-06	rs7084454	0.0441684
	FSHB	11p14.1	1.81859e-05	3.169e-08	rs74485684	0.0204418
	RNU6-16P	11q14.3	7.23571e-05	1.51e-08	rs12700667	0.0397207
	PTPRO	12p12.3	1.99347e-06	1.173e-06	rs11056455	0.00522843
	HOXC-AS1	12q13.13	2.82258e-05	3.8e-06	rs11614913	0.0256258
	HOXC-AS2	12q13.13	3.67362e-05	3.8e-06	rs11614913	0.0309699
	HOXC-AS3	12q13.13	0.000121793	3.8e-06	rs11614913	0.0487275
	HOXC10	12q13.13	6.69178e-05	3.8e-06	rs11614913	0.0379927
	HOXC4	12q13.13	9.72996e-05	3.8e-06	rs11614913	0.0441684
	HOXC5	12q13.13	5.06941e-05	3.8e-06	rs11614913	0.035326
	HOXC6	12q13.13	4.1577e-05	3.8e-06	rs11614913	0.0316589
	HOXC8	12q13.13	2.60695e-05	3.8e-06	rs11614913	0.0248379
	HOXC9	12q13.13	2.93493e-05	3.8e-06	rs11614913	0.0256589
	MIR196A2	12q13.13	5.35901e-05	3.8e-06	rs11614913	0.0361427
	MIR615	12q13.13	4.15469e-05	3.8e-06	rs11614913	0.0316589
	FGD6	12q22	2.09332e-05	9.57e-07	rs12320196	0.0224604
	VEZT	12q22	1.2599e-05	9.57e-07	rs12320196	0.0165222
	IGF1	12q23.2	8.65386e-05	9.256e-06	rs11111250	0.0425572
	BMF	15q15.1	4.92616e-06	7.234e-06	rs7183386	0.00935446
	IQCH	15q23	5.76266e-05	1.979e-05	rs4776924	0.0367642
	IQCH-AS1	15q23	8.35019e-05	1.979e-05	rs4776924	0.0424516
	CBX1	17q21.32	2.63058e-05	3.204e-07	rs10445377	0.0248379
	MIR1203	17q21.32	4.9308e-06	3.204e-07	rs10445377	0.00935446
	SKAP1	17q21.32	7.92658e-06	3.204e-07	rs10445377	0.0124738
	SNX11	17q21.32	4.50589e-06	3.204e-07	rs10445377	0.00935446
	CEP112	17q24.1	5.15179e-06	1.303e-06	rs12601958	0.00935446
	WIPI1	17q24.2	0.000101155	0.0001022	rs11657466	0.0441821
	C19orf70	19p13.3	0.000114508	1.091e-06	rs12978313	0.0466028
	HSD11B1L	19p13.3	6.59728e-05	1.091e-06	rs12978313	0.0379927
	RPL36	19p13.3	6.49274e-05	1.091e-06	rs12978313	0.0379927
	POP4	19q12	8.45255e-05	7.77e-05	rs12986417	0.0424516
	HDAC10	22q13.33	5.53877e-05	4.274e-06	rs6010224	0.0363174
	MAPK12	22q13.33	0.000102945	4.274e-06	rs6010224	0.0441821
	TUBGCP6	22q13.33	0.000111923	4.274e-06	rs6010224	0.0466028
Uterine fibroids	NTNG1	1p13.3	0.000283546	1.928e-06	rs10785822	0.047391
	MED18	1p35.3	0.000123664	2.35e-05	rs76678527	0.0267049
	SESN2	1p35.3	0.000222072	9.057e-05	rs12754828	0.0398456
	CDC42	1p36.12	2.3933e-10	7.388e-21	rs2235529	4.49241e-07
	CELA3A	1p36.12	0.000251692	2.068e-18	rs17837951	0.0432759
	LINC00339	1p36.12	6.72449e-05	4.978e-19	rs12038474	0.0181318
	LOC101928043	1p36.12	7.1983e-05	1.927e-18	rs56319427	0.0186713
	WNT4	1p36.12	9.80619e-15	7.388e-21	rs2235529	7.97635e-11
	DNM3	1q24.3	3.68938e-06	2.763e-08	rs59760198	0.00176526
	DNM3OS	1q24.3	1.27426e-06	1.289e-07	rs61807787	0.000706693
	MIR199A2	1q24.3	1.55668e-06	1.289e-07	rs61807787	0.000808215
	MIR214	1q24.3	1.16631e-06	1.289e-07	rs61807787	0.000677626
	MIR3120	1q24.3	1.16631e-06	1.289e-07	rs61807787	0.000677626
	EIF2AK3	2p11.2	7.93535e-05	1.036e-05	rs7592744	0.0199627
	FOXI3	2p11.2	0.00010472	1.186e-05	rs6739220	0.023882
	LOC101928371	2p11.2	5.37685e-05	1.036e-05	rs7592744	0.0156197
	TEX37	2p11.2	8.24206e-05	1.036e-05	rs7592744	0.0205227
	BRE	2p23.2	8.6063e-05	2.262e-06	rs55819434	0.0212132
	GREB1	2p25.1	1.54533e-12	1.187e-12	rs10929757	5.38702e-09
	MIR4429	2p25.1	5.11194e-13	1.187e-12	rs10929757	2.49483e-09
	FZD7	2q33.1	1.35504e-05	1.134e-06	rs12612626	0.00472367
	NEK10	3p24.1	1.89276e-05	4.043e-07	rs7626646	0.00607725
	SLC4A7	3p24.1	2.51383e-05	1.526e-07	rs6771541	0.00776487
	THRB	3p24.2	2.62472e-05	1.468e-06	rs6786365	0.00800605
	LRRC31	3q26.2	5.24193e-05	5.719e-08	rs9876206	0.0154177
	LRRC34	3q26.2	0.000157749	4.061e-08	rs2293607	0.0312959
	LRRIQ4	3q26.2	1.82257e-05	5.719e-08	rs9876206	0.00601005
	ABCC5-AS1	3q27.1	0.000102383	8.578e-07	rs55953689	0.0237938
	HTR3C	3q27.1	0.000185926	8.578e-07	rs55953689	0.0351703
	HTR3D	3q27.1	7.34548e-05	8.578e-07	rs55953689	0.0186713
	PARL	3q27.1	0.000145836	1.709e-05	rs3732581	0.0300139
	ABCC5	3q27.1	5.94866e-05	8.578e-07	rs55953689	0.0164954
	SULT1B1	4q13.3	7.97774e-08	3.826e-10	rs12640488	6.9526e-05
	SULT1E1	4q13.3	1.57337e-05	7.863e-06	rs1220703	0.00540752
	MIR3684	4q23	0.000115255	7.961e-05	rs1037475	0.0254911
	CLPTM1L	5p15.33	9.99989e-10	6.072e-15	rs72709458	1.52511e-06
	MIR4457	5p15.33	8.01224e-11	6.072e-15	rs72709458	1.62929e-07
	SLC6A18	5p15.33	5.2442e-10	6.072e-15	rs72709458	9.14064e-07
	TERT	5p15.33	1.49654e-11	6.072e-15	rs72709458	4.05762e-08
	ABLIM3	5q32	0.000147963	0.0003202	rs1363522	0.0300139
	FGFR4	5q35.2	0.000209811	5.459e-08	rs251845	0.0383681
	UIMC1	5q35.2	2.49746e-05	5.459e-08	rs251845	0.00776487
	ZNF346	5q35.2	1.3162e-05	5.459e-08	rs251845	0.00465477
	SYNE1	6q25.2	1.11455e-23	3.648e-32	rs58415480	2.71972e-19
	RPL23P8	7p15.3	0.000207638	6.179e-05	rs7790436	0.0383681
	SP8	7p21.1	6.70828e-05	5.376e-06	rs10238284	0.0181318
	RBM33	7q36.3	0.000248259	7.91e-07	rs2051939	0.0432715
	DMRT1	9p24.3	2.68429e-08	9.004e-13	rs1812266	2.84791e-05
	KANK1	9p24.3	0.000278735	5.634e-13	rs10815466	0.0469082
	CASC10	10p12.31	0.000238249	1.003e-06	rs946711	0.0421286
	MIR1915	10p12.31	0.000177203	1.003e-06	rs946711	0.0340481
	MLLT10	10p12.31	1.71853e-05	1.003e-06	rs946711	0.00582438
	SKIDA1	10p12.31	0.000110088	1.003e-06	rs946711	0.0248738
	OBFC1	10q24.33	7.03636e-06	1.204e-09	rs9419958	0.00292328
	DUSP5	10q25.2	3.54557e-05	9.998e-05	rs11195149	0.0106814
	CD44	11p13	7.41173e-07	1.101e-05	rs353617	0.000488814
	QSER1	11p13	0.000228032	1.424e-05	rs4756359	0.0406163
	WT1	11p13	2.63515e-16	2.035e-21	rs11031731	3.21515e-12
	WT1-AS	11p13	1.04302e-12	9.948e-14	rs11031762	4.24196e-09
	ARL14EP	11p14.1	0.000118801	3.788e-08	rs4071558	0.0258838
	FSHB	11p14.1	5.93907e-06	2.908e-08	rs11031006	0.00254255
	ATHL1	11p15.5	8.08195e-06	8.251e-13	rs532483	0.00323304
	BET1L	11p15.5	5.03854e-09	4.776e-13	rs547025	7.23238e-06
	IFITM5	11p15.5	0.000212265	8.251e-13	rs532483	0.0383681
	LOC653486	11p15.5	7.068e-06	4.776e-13	rs547025	0.00292328
	MIR6743	11p15.5	8.77321e-09	4.776e-13	rs547025	1.18935e-05
	NLRP6	11p15.5	5.12983e-06	4.776e-13	rs547025	0.00223532
	ODF3	11p15.5	2.36107e-08	4.776e-13	rs547025	2.74356e-05
	PSMD13	11p15.5	1.53933e-07	4.776e-13	rs547025	0.000117384
	RIC8A	11p15.5	1.79245e-08	4.776e-13	rs547025	2.18697e-05
	SCGB1C1	11p15.5	4.66531e-06	4.776e-13	rs547025	0.00206987
	SIRT3	11p15.5	6.05499e-08	4.776e-13	rs547025	5.47237e-05
	ACAT1	11q22.3	9.34651e-10	4.857e-16	rs116855128	1.52049e-06
	ATM	11q22.3	1.02922e-13	2.038e-18	rs141379009	6.27876e-10
	C11orf65	11q22.3	3.71591e-11	7.052e-19	rs149934734	8.24324e-08
	CUL5	11q22.3	3.17149e-08	4.857e-16	rs116855128	3.22461e-05
	EXPH5	11q22.3	5.3241e-08	3.013e-18	rs74911261	5.14211e-05
	KDELC2	11q22.3	5.93196e-12	7.052e-19	rs149934734	1.8094e-08
	NPAT	11q22.3	2.23478e-11	1.655e-16	rs1800056	5.45331e-08
	SLC38A2	12q13.11	8.45375e-08	1.566e-09	rs9669403	7.11339e-05
	NUP107	12q15	0.0001723	4.637e-06	rs142808358	0.0333688
	RAP1B	12q15	0.00029649	4.637e-06	rs142808358	0.0488848
	SLC35E3	12q15	0.000180353	1.109e-05	rs3730492	0.0343826
	ABCB9	12q24.31	5.2441e-05	1.003e-08	rs12811109	0.0154177
	ARL6IP4	12q24.31	1.23693e-06	1.003e-08	rs12811109	0.000701943
	C12orf65	12q24.31	5.61511e-05	2.061e-08	rs7953929	0.0159325
	CDK2AP1	12q24.31	9.73663e-05	2.061e-08	rs7953929	0.0230673
	LOC100507091	12q24.31	1.53027e-06	7.637e-09	rs641760	0.000808215
	MIR4304	12q24.31	7.8873e-07	7.637e-09	rs641760	0.000506489
	MIR8072	12q24.31	9.91477e-06	1.142e-08	rs28406193	0.00384032
	MPHOSPH9	12q24.31	1.86658e-06	1.444e-08	rs1106240	0.000929557
	OGFOD2	12q24.31	1.13765e-05	1.003e-08	rs12811109	0.0042062
	PITPNM2	12q24.31	1.92663e-06	7.637e-09	rs641760	0.000940273
	RILPL2	12q24.31	7.28569e-05	8.439e-09	rs4930719	0.0186713
	SBNO1	12q24.31	1.78551e-05	1.568e-08	rs28583837	0.0059685
	SETD8	12q24.31	8.75899e-06	8.439e-09	rs4930719	0.00344737
	ELF1	13q14.11	2.19573e-07	2.721e-09	rs61963184	0.000162364
	FOXO1	13q14.11	1.30896e-08	1.066e-11	rs1986649	1.68112e-05
	KBTBD6	13q14.11	0.000212173	8.359e-06	rs9532719	0.0383681
	LINC00332	13q14.11	1.03973e-05	2.521e-10	rs117245733	0.00390331
	LINC00548	13q14.11	1.27386e-05	2.521e-10	rs117245733	0.00457128
	MIR320D1	13q14.11	8.15337e-07	7.578e-10	rs9549260	0.00051015
	MIR621	13q14.11	4.26493e-07	4.328e-10	rs2297014	0.000289091
	MRPS31	13q14.11	1.74835e-06	4.328e-10	rs2297014	0.000888817
	SLC25A15	13q14.11	2.93843e-07	4.328e-10	rs2297014	0.000204867
	SUGT1P3	13q14.11	2.34914e-05	2.04e-09	rs9532631	0.00744464
	TPTE2P5	13q14.11	1.42718e-07	4.328e-10	rs2297014	0.000112342
	WBP4	13q14.11	1.22006e-05	8.359e-06	rs9532719	0.00444357
	ITGA11	15q23	1.88448e-05	1.82e-05	rs2306022	0.00607725
	HEATR3	16q12.1	6.76172e-05	4.565e-06	rs4785387	0.0181318
	PAPD5	16q12.1	8.88708e-05	4.565e-06	rs4785387	0.0216863
	SENP3	17p13	5.81621e-05	2.446e-14	rs143094271	0.0163135
	ATP1B2	17p13.1	1.33191e-06	3.841e-26	rs78378222	0.00072225
	CD68	17p13.1	0.000275448	2.446e-14	rs143094271	0.046677
	EFNB3	17p13.1	7.53851e-06	3.841e-26	rs78378222	0.00306591
	EIF4A1	17p13.1	0.000295858	2.446e-14	rs143094271	0.0488848
	FXR2	17p13.1	0.000150307	2.446e-14	rs143094271	0.0300639
	MPDU1	17p13.1	0.000169986	2.446e-14	rs143094271	0.033184
	SAT2	17p13.1	5.47885e-08	3.841e-26	rs78378222	5.14211e-05
	SENP3-EIF4A1	17p13.1	7.32609e-05	2.446e-14	rs143094271	0.0186713
	SHBG	17p13.1	8.98375e-08	3.841e-26	rs78378222	7.30738e-05
	SNORA48	17p13.1	0.000251831	2.446e-14	rs143094271	0.0432759
	SNORA67	17p13.1	0.000211365	2.446e-14	rs143094271	0.0383681
	SNORD10	17p13.1	0.000194112	2.446e-14	rs143094271	0.0364363
	SOX15	17p13.1	0.000111709	2.446e-14	rs143094271	0.0250085
	TNFSF12	17p13.1	0.000129626	2.446e-14	rs143094271	0.0277468
	TNFSF12-TNFSF13	17p13.1	0.000148827	2.446e-14	rs143094271	0.0300139
	TNFSF13	17p13.1	9.49019e-05	2.446e-14	rs143094271	0.0227039
	TP53	17p13.1	4.16963e-06	3.841e-26	rs78378222	0.00188421
	WRAP53	17p13.1	3.78546e-06	3.841e-26	rs78378222	0.0017764
	SNORD4A	17q11	0.000146606	7.459e-06	rs9902903	0.0300139
	SNORD4B	17q11	0.000136444	7.459e-06	rs9902903	0.0287026
	ADAP2	17q11.2	4.10813e-06	5.596e-07	rs62068776	0.00188421
	DPRXP4	17q11.2	5.60723e-05	5.596e-07	rs62068776	0.0159325
	NARR	17q11.2	9.93197e-05	7.459e-06	rs9902903	0.0233038
	PROCA1	17q11.2	0.00010375	7.459e-06	rs9902903	0.023882
	RAB34	17q11.2	9.16189e-05	7.459e-06	rs9902903	0.0221355
	RNF135	17q11.2	1.02842e-05	5.596e-07	rs62068776	0.00390331
	RPL23A	17q11.2	0.000163903	7.459e-06	rs9902903	0.0322545
	SNORD42A	17q11.2	0.000136444	7.459e-06	rs9902903	0.0287026
	SNORD42B	17q11.2	0.000115954	7.459e-06	rs9902903	0.0254911
	TEFM	17q11.2	7.0145e-05	2.809e-06	rs11867227	0.0186052
	TLCD1	17q11.2	0.000145919	7.459e-06	rs9902903	0.0300139
	APOL1	22q12.3	0.000244471	7.931e-06	rs9610482	0.0429179
	MIR6819	22q12.3	0.000261476	7.931e-06	rs9610482	0.0446191
	ADSL	22q13.1	2.65989e-08	1.255e-12	rs12484951	2.84791e-05
	SGSM3	22q13.1	9.51328e-07	3.144e-12	rs4821942	0.000580358
	TNRC6B	22q13.1	2.88313e-07	1.031e-12	rs112251865	0.000204867

### Sheet: Supp Tab 3. HiChIP
Supplementary Table 3. HiChIP-identified candidate target genes at the 1p36.12 endometrial cancer risk locus
Gene	Potential regulatory mechanism	HiChIP cell line
ALPL	Long-range looping risk variation	ARK-1
CDC42	Promoter risk variation	ARK-1, E6E7hTERT, Ishikawa, JHUEM-14
HSPG2	Long-range looping risk variation	ARK-1
MIR4253	Long-range looping risk variation	ARK-1
MIR4684	Long-range looping risk variation	JHUEM-14
RAP1GAP	Long-range looping risk variation	ARK-1, Ishikawa
WNT4	Promoter & long-range looping risk variation	ARK-1
WNT4	Promoter risk variation	Ishikawa

### Sheet: Supp Tab 4. eQTL
Supplementary Table 4. Lead eQTLs among candidate causal variants at the 1p36.12 endometrial cancer risk locus
Candidate causal variant/eQTL	Gene	Ensembl gene ID	SNP distance from gene (kb)	tissue	P-value	beta	z-score	EA	OA	Source	PMID
rs3820282	CDC42	ENSG00000070831	48.8	Peripheral blood	9.8e-198	-	34.6	T	C	Blood eQTL Browser	24013639
rs2235529	CDC42	ENSG00000070831	31	Peripheral blood	9.8e-198	-	34.8	T	C	Blood eQTL Browser	24013639
rs56318008	WNT4	ENSG00000162552	0	Lung	3.6e-05	-0.23	-	T	C	GTEx v8	23715323
